# Adverse Event Comparison between Glucagon-like Peptide-1 Receptor Agonists and Other Anti-Obesity Medications Following Bariatric Surgery

**DOI:** 10.1101/2024.04.21.24306138

**Authors:** Jason M Samuels, Kevin Niswender, Christianne L. Roumie, Wesley Self, Michael Holzman, Matthew Spann, C. Robb Flynn, Fei Ye, Rebecca Irlmeier, Luke M. Funk, Mayur Patel

## Abstract

**Introduction:** The safety of Glucagon-like Peptide 1 Receptor Agonists (GLP1RAs) following bariatric surgery remains largely unknown. This study aims to compare the incidence of adverse events (AEs) with GLP1RAs and other anti-obesity medications (AOMs) after bariatric surgery.

**Methods:** This single-center retrospective cohort included patients (ages 16-65) if they met the following criteria: underwent laparoscopic Roux-en-Y gastric bypass or sleeve gastrectomy (cohort entry date) and initiated AOMs. Subjects were categorized as users of ‘FDA-approved’ or ‘off label’ AOMs or GLP1RAs AOMs if documented as receiving the medication on the cohort entry date or after. Non-GLP1RA AOMs were Phentermine, Orlistat, Topiramate, Canagliflozin, Dapagliflozin, Empagliflozin, Naltrexone, Bupropion/Naltrexone, and Phentermine/Topiramate. GLP1RAs AOMs included: Semaglutide, Dulaglutide, Exenatide, Liraglutide. Primary outcome was AEs incidence. Logistic regression was used to determine the association of AOM exposure with AEs.

**Results:** We identified 599 patients meeting inclusion criteria (83% female, median 47.8 years old (IQR 40.9 – 55.4). Median surgery to AOM duration was 30 months (IQR 0 – 62). GLP1RAs were not associated with higher odds of AEs (adjusted Odds Ratio, (aOR) 1.1, [95% CI 0.5 – 2.6] and 1.1 [95% CI 0.6 – 2.3] for GLP1RA versus FDA-approved and ‘Off-Label’ AOMs, respectively. AOM initiation ≥12 months after surgery was associated with lower risk of AEs compared to <12 months (aOR 0.01. [95% CI 0.0 – 0.01], p<0.001).

**Conclusion:** GLP1RAs were not associated with an increased risk of AEs compared to non-GLP1RA AOMs in patients who previously underwent bariatric surgery. Prospective studies are needed to identify the optimal timeframe for initiation of GLP1RA.
