## Supplementary Table 1 for "Adverse Event Comparison between Glucagon-like Peptide-1 Receptor Agonists and Other Anti-Obesity Medications Following Bariatric Surgery"

### Sheet: Sheet1
Complication	ICD 9 Codes	ICD 10 codes
Bowel obstruction	560.1, 560.2, 560.8, 560.9	K56.0, K56.2, K56.5, K56.7, K56.9
Internal hernia	552.9, 551.9, 553.9	K46.0, K46.1, K46.9
Incisional Hernia	551.21, 552.21, 553.21	K43.1, K43.0, K43.2
Fistula of stomach/duodenum	537.4	K31.6
Post-gastric surgery symptoms	564.2	K91.1
Complications of bariatric surgery	539.0, 539.01, 539.0, 539.81, 539.89	K95.0, K95.0, K95.01, K95.09, K95.8, K95.81, K95.89
Abdominal pain	789.0, 789.01, 789.02, 789.03, 789.04, 789.05, 789.06, 789.07, 789.08, 789.09, 789.6, 789.60 ,789.61, 789.62, 789.63, 789.64, 789.65, 789.66, 789.67, 789.69	R10, R10.0, R10.1, R10.3, R10.8 R10.9
Gastrojejunal Ulcer	534.0, 534.1, 534.2, 534.3, 534.4, 534.5, 534.6,, 534.7, 534.9	K28.0, K28.1, K28.2, K28.3, K28.4, K28,5, K28.6, K28.7, K28.9
Cholelithiasis/ cholecystitis	574.0, 574.1, 574.2, 575.0, 575.10, 575.11, 575.12, 575.2, 575.3, 575.4, 575.5, 575.9	K81.0, K81.1, K81.2, K81.9, K82.0, K821.1, K82.2, K82.3, K82.A1, K82.A2, K82.9, K80.00, K80.01, K80.1, K80.10, K80.11, K80.12, K80.13, K80.18, K80.19, K80.20, K80.21, K80.80, K80.81
Cholangitis/ Choledocholithiasis	574.4, 574.5, 574.6, 574.7, 574.8, 574.9, 576.1, 576.2, 576.3, 576.4	K75.0, K80.30, K80.31, K80.32, K80.33, K80.34, K80.35, K80.36, K80.37, K80.4, K80.40, K80.41, K80.42, K80.43, K80.44, K80.45, K80.46, K80.47, K80.5, K80.50, K80.51, K83.0, K83.09, K83.1, K83.2, K83.3, K80.6, K80.60, K80.61, K80.62, K80.63, K80.64, K80.65, K80.66, K80.67, K80.70, K80.71
GI hemorrhage	578.0, 578.1, 578.9	K92.0, K92.1, K92.2
Dehydration	276.50, 276.52, 276.0, 276.1	E86.0
Nausea with/ without vomiting	787.01, 787.02, 787.0	R11.0, R11.2
GERD	530.81, 530.11	K21, K21.0, K21.00, K21.01, K21.9
Gastroparesis	536.3	K31.84
